# Forecasting influenza incidence as an ordinal variable using machine learning

**DOI:** 10.1101/2023.02.09.23285705

**Authors:** Haowei Wang, Kin On Kwok, Steven Riley

**Affiliations:** School of Public Health, Imperial College London, UK; MRC Centre for Global Infectious Disease Analysis and Abdul Latif Jameel Institute for Disease and Emergency Analytics, Imperial College London, UK; JC School of Public Health and Primary Care, The Chinese University of Hong Kong, Hong Kong Special administrative regions, China; Stanley Ho Centre for Emerging Infectious Diseases, The Chinese University of Hong Kong, Hong Kong Special Administrative Region, China; Hong Kong Institute of Asia-Pacific Studies, The Chinese University of Hong Kong, Hong Kong Special Administrative Region, China

**Author notes:** Corresponding authors: Steven Riley, School of Public Health, Imperial College London, Norfolk Place, London, W2 1PG.

## Abstract

Many mechanisms contribute to the variation in the incidence of influenza disease, such as strain evolution, the waning of immunity and changes in social mixing. Although machine learning methods have been developed for forecasting, these methods are used less commonly in influenza forecasts than statistical and mechanistic models. In this study, we applied a relatively new machine learning method, Extreme Gradient Boosting (XGBoost), to ordinal country-level influenza disease data. We developed a machine learning forecasting framework by adopting the XGBoost algorithm and training it with surveillance data for over 30 countries between 2010 and 2018 from the World Health Organisation’s FluID platform. We then used the model to predict incidence 1- to 4-week ahead. We evaluated the performance of XGBoost forecast models by comparing them with a null model and a historical average model using mean-zero error (MZE) and macro-averaged mean absolute error (mMAE). The XGBoost models were consistently more accurate than the null and historical models for all forecast time horizons. For 1-week ahead predictions across test sets, the mMAE of the XGBoost model with an extending training window was reduced by 78% on average compared to the null model. Although the mMAE increased with longer prediction horizons, XGBoost models showed a 62% reduction in mMAE compared to the null model for 4-week ahead predictions. Our results highlight the potential utility of machine learning methods in forecasting infectious disease incidence when that incidence is defined as an ordinal variable. In particular, the XGBoost model can be easily extended to include more features, thus capturing complex patterns and improving forecast accuracy. Given that many natural extreme phenomena, such as floods and earthquakes, are often described on an ordinal scale when informing planning and response, these results motivate further investigation of using similar scales for communicating risk from infectious diseases.

**Author Summary:** Accurate and timely influenza forecasting is essential to help policymakers improve influenza preparedness and responses to potential outbreaks and allocate medical resources effectively. Here, we present a machine learning framework based on Extreme Gradient Boosting (XBoost) for forecast influenza activity. We used publicly available weekly influenza-like illness (ILI) incidence data in 32 countries. The predictive performance of the machine learning framework was evaluated using several accuracy metrics and compared with baseline models. XGBoost model was shown to be the most accurate prediction approach, and its accuracy remained stable with increasing prediction time horizons. Our results suggest that the machine learning framework for forecasting ILI has the potential to be adopted as a valuable public health tool globally in the future.
