## Supplementary files for "Forecasting influenza incidence as an ordinal variable using machine learning"

### Sheet: Table_1
			mMAE of n-week ahead
	Year	Models	n = 1	n = 2	n = 3	n = 4
	2015	XGBoost with extending window	0.72117	0.95614	1.05954	1.17949
		XGBoost with fixed window	0.822361	0.99719	1.10185	1.22082
		Historical average model	3.31573	3.44854	3.55396	3.70525
		Null model	2.9077	1.84769	2.4473	2.9077
	2016	XGBoost with extending window	0.487616	0.665236	0.735902	0.824015
		XGBoost with fixed window	0.520021	0.674759	0.788579	0.83594
		Historical average model	3.33823	3.19961	3.27022	3.24657
		Null model	2.75076	1.82645	2.42851	2.75076
	2017	XGBoost with extending window	0.638205	0.897822	1.08356	1.19322
		XGBoost with fixed window	0.644873	0.917895	1.14772	1.26784
		Historical average model	3.4841	3.604	3.73381	3.8784
		Null model	2.66331	1.71956	2.22141	2.66331

### Sheet: Table_S1
	Training set			Test set
	Start Year	End Year		Year
	2010	2014		2015
	2011	2015		2016
	2012	2016		2017

### Sheet: Table_S2
	Hyperparameter		Value
	maximum depth of a tree (max_depth)		4
	minimum sum of sample weight (hessian) needed in a a leaf node (min_child_weight)		1
	subsample ratio of the training set (subsample)		1
	subsample ratio of conlums used to construct each tree (colsample_bytree)		0.8
	minimum loss reduction (gamma)		0
	learning rate (eta)		0.02

### Sheet: Table_S3
			MZE of n-week ahead
	Year	Models	1	2	3	4
	2015	XGBoost with extending window	0.275225	0.309418	0.314279	0.3132
		XGBoost with fixed window	0.276672	0.311081	0.317364	0.319976
		Historical average model	0.323	0.322	0.332	0.349
		Null model	0.406	0.328	0.373	0.406
	2016	XGBoost with extending window	0.272246	0.344139	0.356272	0.378375
		XGBoost with fixed window	0.2819	0.348002	0.356628	0.380291
		Historical average model	0.358	0.368	0.382	0.405
		Null model	0.431	0.334	0.397	0.431
	2017	XGBoost with extending window	0.25581	0.319185	0.328285	0.351273
		XGBoost with fixed window	0.267943	0.339316	0.355631	0.369694
		Historical average model	0.396	0.408	0.415	0.427
		Null model	0.416	0.317	0.38	0.416

### Sheet: Table_S4_2015
		Country	n-Week ahead	Model (mMAE)
				XGBoost with an extending window	XGBoost with a fixed window	Historical average model	Null model
		Armenia	1	0.0915966	0.0773109	0.1	0.0861345
			2	0.0714286	0.0857143	0.1	0.0516807
			3	0.0886555	0.0857143	0.1	0.0861345
			4	0.0886555	0.0857143	0.1	0.0689076
		Austria	1	0.435714	0.45	1.13571	0.564286
			2	0.835714	0.85	1.42143	1.01429
			3	1.13571	1.15	1.40714	1.26429
			4	1.13571	1.2	1.80714	1.52857
		Belgium	1	1.46667	1.46667	3.06899	1.16899
			2	1.65	1.85	3.06899	2.15465
			3	2.16667	2.16667	3.06899	2.80698
			4	2.36667	2.4	3.01163	3.08062
		Switzerland	1	0.633333	0.583333	1.93333	0.819106
			2	0.983333	0.983333	1.88577	1.43821
			3	1.53577	1.45244	2.07154	2.00976
			4	1.48577	1.45244	2.34065	2.53374
		Czech Republic	1	0.975	0.975	3.25488	1.20244
			2	1.5	1.525	3.25488	2.25488
			3	1.45	1.45	3.30976	3.15732
			4	2.275	2.275	3.33232	3.6372
		Denmark	1	0.140526	0.14386	0.179649	0.0805263
			2	0.162456	0.160526	0.191053	0.127719
			3	0.237193	0.23193	0.18386	0.174912
			4	0.23193	0.226667	0.205789	0.216842
		Spain	1	0.972222	1.03889	2.21667	1.37222
			2	1.95556	1.77222	2.16667	2.44444
			3	1.82222	1.82222	2.41667	3.37222
			4	2.28889	2.28889	2.95556	3.88889
		Estonia	1	0.720886	0.900886	1.21321	0.588963
			2	0.93627	0.937179	1.33949	0.830746
			3	1.21782	1.15782	1.52551	1.20714
			4	1.23679	1.21846	1.57718	1.45559
		Georgia	1	0.142262	0.242262	0.184524	0.13869
			2	0.250595	0.246429	0.284524	0.15
			3	0.249405	0.249405	0.296429	0.16131
			4	0.146429	0.150595	0.300595	0.257143
		Greece	1	2.21603	2.71603	3.3	0.941026
			2	2.38205	2.55	3.3	1.52372
			3	2.42436	2.9	3.3	1.87308
			4	2.51538	3.08333	3.3	2.1641
		Croatia	1	1.58333	1.68333	3.55	1.20667
			2	2.85	2.58333	3.56667	2.28
			3	3.15	3.28333	3.63333	3.09333
			4	3.18333	3.08333	3.67333	3.65333
		Hungary	1	0.683333	0.8	0.883333	0.589216
			2	0.85	0.75	1.01667	1.1451
			3	0.8	0.8	1.20588	1.60686
			4	0.983333	1.03333	1.26765	1.84706
		Ireland	1	0.335714	0.321429	0.4	0.280897
			2	0.359468	0.359468	0.485714	0.361794
			3	0.359468	0.359468	0.521429	0.395017
			4	0.371429	0.371429	0.573754	0.399668
		Israel	1	0.302564	0.352564	0.6	0.302564
			2	0.352564	0.402564	0.575	0.532692
			3	0.525	0.625	0.580128	0.690385
			4	0.575	0.55	0.805128	0.773077
		Italy	1	0.45	0.383333	0.883333	0.52
			2	0.533333	0.533333	1.12667	0.986667
			3	0.36	0.41	1.41	1.32333
			4	0.5	0.56	1.63667	1.61
		Kyrgyzstan	1	0.53203	0.501955	0.590526	0.477744
			2	0.570526	0.541955	0.605263	0.428271
			3	0.570526	0.590526	0.58	0.373383
			4	0.556692	0.581504	0.54	0.538195
		Lithuania	1	0.142128	0.282128	0.302128	0.142128
			2	0.142128	0.262128	0.302128	0.164255
			3	0.264255	0.264255	0.28	0.168511
			4	0.304255	0.3	0.28	0.270638
		Luxembourg	1	0.916667	0.916667	1.76667	0.905556
			2	1.21667	1.18333	1.83333	1.09444
			3	1.71667	1.4	1.83333	1.43889
			4	1.56667	1.51667	1.83333	2.11667
		Latvia	1	1.18	1.175	2.7	1.555
			2	2.1	2.1	2.7	2.435
			3	2.25	2.325	2.7	2.965
			4	2.625	2.625	2.7	3.05
		Morocco	1	0.0642857	0.142143	0.172857	0.0635714
			2	0.167857	0.172857	0.193571	0.0785714
			3	0.177857	0.177857	0.238571	0.127857
			4	0.162857	0.177857	0.293571	0.177143
		Moldova	1	0.102	0.1	0.1	0.0353333
			2	0.1	0.1	0.1	0.0706667
			3	0.1	0.1	0.1	0.106
			4	0.1	0.1	0.1	0.106
		Malta	1	0.8	0.8	0.8	0.836364
			2	0.8	0.8	0.8	0.836364
			3	0.8	0.8	0.804545	0.836364
			4	0.8	0.8	0.804545	0.836364
		Netherlands	1	1.19621	1.26348	3.23258	1.00455
			2	1.37606	1.27606	3.38515	1.35606
			3	1.16364	1.2403	3.52424	1.60758
			4	1.38515	1.24773	3.59682	1.78652
		Norway	1	1.4391	2.84103	3.6	0.889103
			2	2.03141	3.42308	3.6	1.47244
			3	2.27051	3.42308	3.6	1.97949
			4	2.68013	3.48077	3.6	2.31795
		Poland	1	0.384295	0.350962	1.07949	0.276603
			2	0.504295	0.450128	1.11846	0.444487
			3	0.522244	0.508718	1.10051	0.539038
			4	0.528205	0.613846	1.15179	0.681282
		Portugal	1	1.6	1.85	2.85	1.48566
			2	1.9	1.9	2.86667	2.4593
			3	2.20465	2.20465	3.10233	3.33062
			4	2.75	2.75	3.17364	3.78992
		Romania	1	0.252439	0.25	0.6	0.202439
			2	0.375	0.525	0.6	0.304878
			3	0.452439	0.452439	0.6	0.359756
			4	0.304878	0.375	0.6	0.442073
		Serbia	1	0.18619	0.17619	0.448571	0.129524
			2	0.357619	0.357619	0.401905	0.230476
			3	0.334286	0.334286	0.411905	0.297143
			4	0.415238	0.415238	0.421905	0.378095
		Slovakia	1	1.786	2.186	1.916	1.87022
			2	1.66133	1.628	1.86444	1.99333
			3	1.528	1.532	1.87956	1.78467
			4	1.93756	1.86533	1.98911	2.23311
		Slovenia	1	0.6925	0.6925	1.48	0.6025
			2	0.8525	0.8325	1.49	0.825
			3	1	0.8225	1.48	1.1525
			4	1.12	1.17	1.49	1.345
		Turkey	1	0.335417	0.333631	0.58125	0.304464
			2	0.373214	0.373214	0.58125	0.439881
			3	0.530952	0.486905	0.683631	0.530952
			4	0.600893	0.646131	0.695833	0.615476
		USA	1	0.318987	0.318987	1.62275	0.365098
			2	0.395098	0.395098	1.77052	0.437418
			3	0.496863	0.452745	1.81163	0.828072
			4	0.521863	0.421863	1.8683	1.04761

### Sheet: Table_S5_2016
		Country	n-Week ahead	Model (mMAE)
				XGBoost with extending window	XGBoost with fixed window	Historical average model	Null model
		Armenia	1	2.6027	2.6027	2.6027	2.42973
			2	2.60541	2.60541	2.6027	2.50322
			3	2.61081	2.60541	2.6027	2.69672
			4	2.61081	2.61081	2.6027	2.67008
		Austria	1	0.67	0.67	0.996667	0.683333
			2	0.61	0.63	1.27667	0.986667
			3	0.896667	0.796667	1.50667	1.20333
			4	1.11333	0.98	1.47333	1.48667
		Belgium	1	0.416667	0.416667	0.816667	0.469048
			2	0.619048	0.719048	1.05238	0.757143
			3	0.85	0.85	1.32143	1.01429
			4	0.933333	0.885714	1.44524	1.17381
		Switzerland	1	0.258333	0.333333	0.616667	0.227778
			2	0.65	0.65	0.677778	0.480556
			3	0.666667	0.775	0.730556	0.644444
			4	0.602778	0.7	0.788889	0.752778
		Czech Republic	1	0.19881	0.290476	0.605013	0.128822
			2	0.585714	0.485714	0.72193	0.265977
			3	0.596429	0.621429	0.760526	0.399561
			4	0.508333	0.494048	0.765789	0.460777
		Denmark	1	0.247549	0.247549	0.686765	0.355882
			2	0.561765	0.605882	0.72598	0.517647
			3	0.62598	0.62598	0.77598	0.618627
			4	0.690196	0.690196	0.815196	0.664706
		Spain	1	0.618333	0.568333	0.765	0.443333
			2	0.993333	0.763333	0.88	0.676667
			3	1.09333	0.968333	0.805	0.998333
			4	1.07167	1.03167	0.84	1.14667
		Estonia	1	0.715497	0.715497	2.08947	1.12076
			2	1.15629	1.05351	2.52193	1.87047
			3	1.88904	2.0943	2.44079	2.5443
			4	1.97851	2.18377	2.89795	2.78567
		Georgia	1	0.0516667	0.0520833	0.06875	0.0479167
			2	0.06125	0.0554167	0.075	0.0604167
			3	0.0645833	0.0554167	0.08125	0.07625
			4	0.0583333	0.0679167	0.0841667	0.07625
		Greece	1	0.3	0.3	0.7	0.288889
			2	0.3	0.3	0.7	0.288889
			3	0.344444	0.366667	0.7	0.311111
			4	0.344444	0.366667	0.7	0.355556
		Croatia	1	0.0666667	0.0666667	0.29386	0.0885965
			2	0.1	0.2	0.315789	0.160526
			3	0.205263	0.349123	0.326316	0.221053
			4	0.59386	0.604386	0.326316	0.248246
		Hungary	1	0.305	0.305	0.655	0.371667
			2	0.438333	0.438333	0.843333	0.615
			3	0.405	0.405	0.936667	0.813333
			4	0.683333	0.683333	0.93	0.995
		Ireland	1	0.19	0.21	0.512632	0.152632
			2	0.32	0.35	0.535263	0.310263
			3	0.462632	0.412632	0.557895	0.420526
			4	0.5	0.475	0.585526	0.508421
		Israel	1	0.35	0.35	1.85192	0.594231
			2	0.75	0.783333	1.87628	1.08013
			3	0.852564	0.852564	1.94487	1.55192
			4	1.1859	1.1859	1.97756	1.95385
		Italy	1	0.481667	0.598333	0.768333	0.495
			2	0.708333	0.668333	0.96	0.738333
			3	0.573333	0.873333	1.04167	0.985
			4	1.015	1.015	1.22167	1.18833
		Kyrgyzstan	1	1.78788	2.08788	2.56848	1.14485
			2	1.90606	1.90606	2.60182	1.73333
			3	2.12606	2.18364	2.60182	2.16606
			4	2.36667	2.36667	2.75091	2.46061
		Lithuania	1	0.55	0.3	1	0.552222
			2	0.752222	0.752222	1	0.737778
			3	0.871111	0.871111	1	0.827778
			4	0.908889	0.908889	1	1.06556
		Luxembourg	1	0.619216	0.579216	0.686667	0.447647
			2	0.812549	0.725882	0.738431	0.55098
			3	0.712549	0.779216	0.703333	0.736863
			4	0.885882	0.885882	0.699216	0.975294
		Latvia	1	0.325	0.4	0.6	0.271667
			2	0.616667	0.641667	0.6	0.451667
			3	0.591667	0.583333	0.6	0.52
			4	0.68	0.608333	0.6	0.6
		Morocco	1	0.133162	0.12547	0.305128	0.127607
			2	0.156496	0.173162	0.299573	0.155214
			3	0.172051	0.196496	0.294017	0.182821
			4	0.176496	0.176496	0.300684	0.210427
		Moldova	1	0	0	0	0
			2	0	0	0	0
			3	0	0	0	0
			4	0	0	0	0
		Malta	1	0.179545	0.179545	0.304545	0.184091
			2	0.309091	0.309091	0.304545	0.313636
			3	0.3	0.3	0.304545	0.313636
			4	0.275	0.275	0.304545	0.284091
		Netherlands	1	0.804545	1.00246	2.25511	0.954545
			2	1.00663	0.947538	2.46345	0.983712
			3	1.14337	1.77045	2.36989	1.40265
			4	1.15663	1.58163	2.15246	1.37064
		Norway	1	0.634762	0.711429	2.1	0.490476
			2	0.814286	0.974286	2.1	0.748095
			3	0.970476	1.10857	2.1	1.06571
			4	0.824762	0.931429	2.1	1.34762
		Poland	1	0.312121	0.344697	1.36212	0.333434
			2	0.59096	0.63298	1.46712	0.588636
			3	0.658586	0.629293	1.55854	0.843838
			4	0.593535	0.604646	1.60949	0.988636
		Portugal	1	0.833333	1.15833	1.55	0.797222
			2	0.975	1.46667	1.54167	1.06389
			3	1.15833	1.55833	1.65278	1.19722
			4	1.61667	1.61667	1.63056	1.33056
		Romania	1	0.102174	0.104348	0.1	0.0565217
			2	0.104348	0.104348	0.1	0.0565217
			3	0.104348	0.104348	0.1	0.0753623
			4	0.106522	0.104348	0.1	0.0753623
		Serbia	1	0.454286	0.568571	0.962857	0.498571
			2	0.954286	0.954286	0.957143	0.917143
			3	0.904286	0.904286	0.985714	1.01714
			4	0.918571	0.918571	1.00571	1.05286
		Slovakia	1	0.144361	0.139098	0.201504	0.151504
			2	0.246241	0.242857	0.224436	0.197744
			3	0.192481	0.171429	0.315038	0.31015
			4	0.269173	0.253383	0.346992	0.342105
		Slovenia	1	0.452174	0.402174	0.619565	0.304348
			2	0.354348	0.354348	0.628261	0.26087
			3	0.46087	0.46087	0.628261	0.465217
			4	0.51087	0.417391	0.628261	0.521739
		Turkey	1	0.3	0.357143	0.6	0.25
			2	0.385714	0.335714	0.535714	0.528571
			3	0.314286	0.314286	0.671429	0.592857
			4	0.485714	0.45	0.921429	0.671429
		USA	1	0.498269	0.453654	0.850577	0.340577
			2	0.843173	0.762885	0.849135	0.486154
			3	0.731635	0.647019	0.888077	0.674423
			4	0.703269	0.676346	0.768269	0.818558

### Sheet: Table_S6_2017
		Country	n-Week ahead	Model (mMAE)
				XGBoost with extending window	XGBoost with fixed window	Historical average model	Null model
		Armenia	1	0.55812	0.55812	0.666667	0.47094
			2	0.660684	0.663248	0.6	0.661538
			3	0.55812	0.555556	0.666667	0.680342
			4	0.580342	0.580342	0.688889	0.609402
		Austria	1	0.9875	1.00833	1.925	1.14583
			2	1.225	1.23333	2.15417	1.6125
			3	1.51667	1.8375	2.375	1.5625
			4	1.42083	1.63333	2.4875	1.92917
		Belgium	1	0.453571	0.457143	1.39643	0.653571
			2	0.664286	0.664286	1.55	1.06071
			3	0.932143	0.932143	1.55714	1.325
			4	1.325	1.325	1.55714	1.39286
		Switzerland	1	0.554762	0.654762	1.88333	0.652381
			2	0.704762	0.604762	1.8881	1.15714
			3	0.807143	0.807143	1.94048	1.51429
			4	1.06429	1.16429	2.04286	1.82381
		Czech Republic	1	0.952381	1.00238	2.91667	0.902381
			2	1.00714	1.20714	2.96667	1.50476
			3	1.50952	1.55952	3.06667	2.15952
			4	2.21429	2.26429	3.06667	2.61429
		Denmark	1	0.0719298	0.0719298	0.176316	0.0719298
			2	0.22193	0.238596	0.198246	0.14386
			3	0.177193	0.210526	0.236842	0.204386
			4	0.215789	0.204386	0.275439	0.214912
		Spain	1	0.255556	0.330556	1.81944	0.605556
			2	0.597222	0.605556	2.06667	1.11667
			3	0.594444	0.619444	1.825	1.63333
			4	0.944444	0.861111	1.81667	1.78611
		Estonia	1	0.598319	0.477535	0.87395	0.468319
			2	0.683894	0.982325	1.34843	0.53958
			3	0.7993	1.00804	1.5237	0.860252
			4	0.7293	1.03314	1.69543	0.901513
		Georgia	1	0.113333	0.0266667	0.0577778	0.102222
			2	0.0288889	0.0355556	0.0533333	0.104444
			3	0.0266667	0.0333333	0.0511111	0.106667
			4	0.0311111	0.0377778	0.0466667	0.108889
		Greece	1	0.6	0.661667	2.75167	0.65
			2	1.29167	1.315	2.775	1.17167
			3	1.67667	1.73833	2.76167	1.55333
			4	1.73833	1.78	2.75	1.75333
		Croatia	1	1.17222	1.23889	2.33889	1.13889
			2	2.38333	2.52222	2.33889	2.01667
			3	3.41667	3.48889	2.33889	2.6
			4	3.48889	3.52778	2.33889	2.9
		Hungary	1	1.65526	1.65526	3.18158	1.50526
			2	2.30526	2.50526	3.24211	2.71579
			3	3.35526	3.60526	3.29737	3.38158
			4	3.15526	3.61579	3.40263	3.70789
		Ireland	1	0.264444	0.288889	0.813333	0.362222
			2	0.328889	0.328889	0.813333	0.444444
			3	0.333333	0.373333	0.813333	0.566667
			4	0.393333	0.453333	0.813333	0.653333
		Israel	1	0.492381	0.464762	0.86619	0.292381
			2	0.729524	0.829524	0.865714	0.504762
			3	1.06952	1.06952	0.950476	0.567143
			4	0.909524	0.934286	0.985238	0.711905
		Italy	1	0.793333	0.733333	2.06417	0.749167
			2	0.806667	0.843333	2.235	1.27167
			3	1.02	1.21333	2.3525	1.6475
			4	0.936667	1.18667	2.47	1.97917
		Kyrgyzstan	1	0.145714	0.125714	0.128571	0.102857
			2	0.18	0.2	0.08	0.122857
			3	0.142857	0.157143	0.08	0.228571
			4	0.157143	0.165714	0.06	0.322857
		Lithuania	1	0.6	0.6	0.8	0.45
			2	0.9	0.9	0.9	0.7
			3	0.9	0.9	0.9	0.8
			4	0.9	0.9	0.9	0.9
		Luxembourg	1	0.37619	0.419048	0.633333	0.271429
			2	0.685714	0.738095	0.633333	0.37619
			3	0.619048	0.761905	0.633333	0.252381
			4	0.642857	0.866667	0.633333	0.528571
		Latvia	1	0.65	0.55	1.63333	0.555882
			2	0.989216	0.789216	1.67255	1.0451
			3	1.27255	1.33922	1.71176	1.45686
			4	1.50588	1.47255	1.71176	1.75784
		Morocco	1	0.234216	0.214216	0.548431	0.234216
			2	0.250098	0.250098	0.524314	0.27232
			3	0.347092	0.357092	0.571307	0.390425
			4	0.267092	0.287092	0.78719	0.368529
		Moldova	1	0	0	0	0
			2	0	0	0	0
			3	0	0	0	0
			4	0	0	0	0
		Malta	1	0.471429	0.4	0.610526	0.253383
			2	0.585714	0.6	0.610526	0.306767
			3	0.571429	0.605263	0.610526	0.526316
			4	0.592481	0.654135	0.610526	0.603008
		Netherlands	1	0.735256	0.685256	1.85321	0.81859
			2	0.778205	0.778205	1.93269	1.05897
			3	0.728846	0.746154	1.725	0.757692
			4	0.962179	0.894872	2.28654	1.06474
		Norway	1	0.961905	1.2119	3.65714	1.09762
			2	1.57857	1.45	3.65714	1.52857
			3	1.67857	1.64286	3.65476	1.80952
			4	1.65714	1.47381	3.63571	2.09048
		Poland	1	1.02613	1.03703	2.47669	0.820368
			2	1.8347	1.67732	2.47284	1.39117
			3	2.35565	2.41312	2.90874	1.93955
			4	2.35732	2.55565	3.18851	2.23026
		Portugal	1	0.277536	0.273188	0.767391	0.337681
			2	0.175362	0.125362	0.728261	0.423188
			3	0.198551	0.148551	0.771739	0.442029
			4	0.407246	0.336232	0.728261	0.734058
		Romania	1	0	0	0	0
			2	0	0	0	0
			3	0	0	0	0
			4	0	0	0	0
		Serbia	1	1.07714	0.677143	1.99714	1.04714
			2	1.47	1.29714	2.01857	1.47286
			3	1.63857	1.78286	2.06857	1.75571
			4	1.86714	1.99714	2.04	1.92143
		Slovakia	1	0.875926	0.775926	1.41481	0.737037
			2	1.59444	1.48704	1.57963	1.2037
			3	1.85741	1.85185	1.74259	1.38889
			4	1.65741	1.49074	1.90556	1.46481
		Slovenia	1	1.57121	1.53561	3.08712	1.60455
			2	1.43788	1.37121	3.12727	2.07576
			3	1.57348	1.5803	3.12727	3.08485
			4	2.61364	2.71136	3.12727	3.07197
		Turkey	1	1.20601	1.69919	2.87288	0.728737
			2	1.54672	1.91207	3.12121	0.82303
			3	1.6754	2.10874	3.1949	1.25566
			4	1.83227	2.55601	3.33955	1.74995
		USA	1	0.690774	0.801488	2.06577	0.674405
			2	1.08452	1.21786	2.45536	1.19881
			3	1.32173	1.28006	2.57619	1.6625
			4	1.61577	1.60744	2.75298	2.06786

### Sheet: Table_S7_2015
		Country	n-Week ahead	Model (MZE)
				XGBoost with extending window	XGBoost with fixed window	Historical average model	Null model
		Armenia	1	0.195	0.171	0.171	0.244
			2	0.122	0.146	0.171	0.146
			3	0.171	0.146	0.171	0.244
			4	0.171	0.146	0.171	0.195
		Austria	1	0.688	0.75	0.812	0.438
			2	0.812	0.875	0.812	0.562
			3	0.812	0.875	0.75	0.562
			4	0.812	0.875	0.812	0.688
		Belgium	1	0.17	0.17	0.208	0.17
			2	0.17	0.17	0.208	0.189
			3	0.189	0.189	0.208	0.245
			4	0.151	0.189	0.226	0.264
		Switzerland	1	0.132	0.132	0.189	0.226
			2	0.132	0.132	0.17	0.264
			3	0.189	0.151	0.245	0.264
			4	0.17	0.151	0.264	0.302
		Czech Republic	1	0.208	0.208	0.264	0.208
			2	0.226	0.208	0.264	0.245
			3	0.208	0.208	0.283	0.283
			4	0.189	0.189	0.245	0.283
		Denmark	1	0.3	0.3	0.333	0.2
			2	0.333	0.333	0.367	0.3
			3	0.367	0.333	0.3	0.4
			4	0.333	0.3	0.367	0.467
		Spain	1	0.276	0.241	0.345	0.379
			2	0.379	0.345	0.31	0.414
			3	0.379	0.379	0.345	0.483
			4	0.345	0.345	0.414	0.517
		Estonia	1	0.528	0.472	0.604	0.491
			2	0.566	0.547	0.566	0.528
			3	0.509	0.528	0.604	0.566
			4	0.434	0.453	0.642	0.566
		Georgia	1	0.226	0.226	0.434	0.208
			2	0.264	0.245	0.434	0.264
			3	0.264	0.264	0.491	0.321
			4	0.245	0.264	0.509	0.302
		Greece	1	0.441	0.5	0.618	0.382
			2	0.588	0.559	0.618	0.559
			3	0.559	0.618	0.618	0.529
			4	0.529	0.588	0.618	0.647
		Croatia	1	0.333	0.37	0.444	0.37
			2	0.37	0.407	0.407	0.481
			3	0.37	0.407	0.37	0.556
			4	0.37	0.333	0.444	0.593
		Hungary	1	0.167	0.25	0.208	0.208
			2	0.208	0.208	0.208	0.333
			3	0.208	0.208	0.333	0.417
			4	0.25	0.292	0.333	0.458
		Ireland	1	0.151	0.132	0.189	0.094
			2	0.151	0.151	0.17	0.17
			3	0.151	0.151	0.151	0.208
			4	0.151	0.151	0.17	0.226
		Israel	1	0.17	0.17	0.226	0.189
			2	0.17	0.189	0.245	0.283
			3	0.189	0.189	0.245	0.321
			4	0.226	0.208	0.283	0.34
		Italy	1	0.333	0.333	0.375	0.5
			2	0.458	0.458	0.5	0.667
			3	0.375	0.417	0.583	0.667
			4	0.375	0.458	0.625	0.75
		Kyrgyzstan	1	0.406	0.344	0.406	0.375
			2	0.406	0.344	0.406	0.438
			3	0.438	0.438	0.406	0.312
			4	0.375	0.438	0.375	0.406
		Lithuania	1	0.075	0.113	0.132	0.075
			2	0.075	0.094	0.132	0.113
			3	0.113	0.113	0.094	0.132
			4	0.151	0.113	0.094	0.151
		Luxembourg	1	0.31	0.31	0.379	0.345
			2	0.31	0.31	0.379	0.448
			3	0.414	0.345	0.345	0.414
			4	0.379	0.379	0.31	0.517
		Latvia	1	0.31	0.276	0.31	0.276
			2	0.31	0.31	0.31	0.345
			3	0.241	0.276	0.31	0.414
			4	0.276	0.276	0.31	0.448
		Morocco	1	0.096	0.173	0.25	0.115
			2	0.25	0.269	0.212	0.173
			3	0.288	0.288	0.231	0.269
			4	0.231	0.288	0.288	0.365
		Moldova	1	0.075	0.057	0.057	0.038
			2	0.057	0.057	0.057	0.075
			3	0.057	0.057	0.057	0.113
			4	0.057	0.057	0.057	0.113
		Malta	1	0.043	0.043	0.043	0.087
			2	0.043	0.043	0.043	0.087
			3	0.043	0.043	0.087	0.087
			4	0.043	0.043	0.087	0.087
		Netherlands	1	0.453	0.528	0.585	0.472
			2	0.585	0.585	0.509	0.623
			3	0.491	0.491	0.604	0.679
			4	0.528	0.509	0.623	0.585
		Norway	1	0.586	0.517	0.897	0.483
			2	0.517	0.552	0.897	0.552
			3	0.586	0.552	0.897	0.621
			4	0.586	0.586	0.897	0.69
		Poland	1	0.489	0.468	0.809	0.362
			2	0.532	0.532	0.83	0.489
			3	0.511	0.511	0.83	0.638
			4	0.532	0.553	0.809	0.723
		Portugal	1	0.17	0.17	0.17	0.189
			2	0.17	0.17	0.17	0.226
			3	0.189	0.189	0.208	0.245
			4	0.17	0.17	0.208	0.264
		Romania	1	0.104	0.083	0.146	0.104
			2	0.104	0.125	0.146	0.146
			3	0.146	0.146	0.146	0.188
			4	0.146	0.146	0.146	0.208
		Serbia	1	0.348	0.304	0.435	0.304
			2	0.348	0.348	0.522	0.522
			3	0.391	0.391	0.565	0.609
			4	0.435	0.435	0.609	0.652
		Slovakia	1	0.269	0.288	0.231	0.288
			2	0.269	0.269	0.288	0.404
			3	0.25	0.269	0.346	0.462
			4	0.327	0.288	0.365	0.442
		Slovenia	1	0.151	0.151	0.226	0.226
			2	0.208	0.208	0.245	0.226
			3	0.189	0.208	0.226	0.264
			4	0.208	0.208	0.245	0.302
		Turkey	1	0.375	0.375	0.525	0.375
			2	0.425	0.425	0.525	0.575
			3	0.45	0.475	0.6	0.575
			4	0.525	0.525	0.575	0.625
		USA	1	0.226	0.226	0.415	0.245
			2	0.34	0.34	0.415	0.377
			3	0.321	0.302	0.396	0.509
			4	0.302	0.283	0.434	0.66

### Sheet: Table_S8_2016
		Country	n-Week ahead	Model (MZE)
				XGBoost with extending window	XGBoost with fixed window	Historical average model	Null model
		Armenia	1	0.308	0.308	0.308	0.442
			2	0.327	0.327	0.308	0.346
			3	0.346	0.327	0.308	0.442
			4	0.327	0.327	0.308	0.385
		Austria	1	0.471	0.471	0.706	0.471
			2	0.706	0.706	0.765	0.647
			3	0.824	0.824	0.706	0.706
			4	0.882	0.824	0.647	0.765
		Belgium	1	0.096	0.096	0.135	0.173
			2	0.135	0.154	0.192	0.212
			3	0.115	0.115	0.231	0.231
			4	0.154	0.154	0.25	0.269
		Switzerland	1	0.173	0.173	0.25	0.192
			2	0.269	0.269	0.269	0.308
			3	0.212	0.25	0.346	0.346
			4	0.25	0.25	0.346	0.365
		Czech Republic	1	0.154	0.192	0.25	0.135
			2	0.25	0.25	0.308	0.25
			3	0.212	0.231	0.327	0.327
			4	0.25	0.231	0.346	0.327
		Denmark	1	0.214	0.214	0.429	0.321
			2	0.393	0.393	0.464	0.393
			3	0.464	0.464	0.464	0.5
			4	0.429	0.429	0.5	0.5
		Spain	1	0.536	0.464	0.536	0.464
			2	0.571	0.5	0.536	0.5
			3	0.571	0.536	0.5	0.643
			4	0.571	0.536	0.5	0.643
		Estonia	1	0.385	0.385	0.654	0.404
			2	0.519	0.519	0.673	0.481
			3	0.462	0.481	0.673	0.577
			4	0.442	0.462	0.75	0.712
		Georgia	1	0.261	0.283	0.391	0.217
			2	0.304	0.304	0.413	0.261
			3	0.326	0.304	0.435	0.326
			4	0.304	0.326	0.435	0.326
		Greece	1	0.267	0.267	0.867	0.333
			2	0.267	0.267	0.867	0.333
			3	0.4	0.467	0.867	0.4
			4	0.4	0.467	0.867	0.533
		Croatia	1	0.143	0.143	0.357	0.179
			2	0.179	0.25	0.429	0.321
			3	0.286	0.357	0.464	0.429
			4	0.357	0.393	0.464	0.429
		Hungary	1	0.25	0.25	0.25	0.286
			2	0.286	0.286	0.321	0.321
			3	0.25	0.25	0.393	0.357
			4	0.286	0.286	0.393	0.429
		Ireland	1	0.154	0.173	0.25	0.135
			2	0.192	0.231	0.269	0.25
			3	0.269	0.25	0.288	0.288
			4	0.269	0.25	0.327	0.327
		Israel	1	0.115	0.115	0.288	0.173
			2	0.154	0.173	0.288	0.25
			3	0.173	0.173	0.308	0.288
			4	0.192	0.192	0.346	0.327
		Italy	1	0.455	0.5	0.636	0.545
			2	0.682	0.591	0.682	0.773
			3	0.545	0.545	0.818	0.818
			4	0.727	0.727	0.909	0.864
		Kyrgyzstan	1	0.56	0.52	0.72	0.68
			2	0.68	0.68	0.76	0.88
			3	0.72	0.64	0.76	0.76
			4	0.76	0.76	0.88	0.8
		Lithuania	1	0.115	0.096	0.135	0.135
			2	0.135	0.135	0.135	0.173
			3	0.154	0.154	0.135	0.173
			4	0.192	0.192	0.135	0.212
		Luxembourg	1	0.357	0.357	0.321	0.429
			2	0.393	0.357	0.393	0.357
			3	0.321	0.321	0.286	0.5
			4	0.429	0.429	0.357	0.5
		Latvia	1	0.179	0.179	0.286	0.25
			2	0.214	0.25	0.286	0.25
			3	0.25	0.214	0.286	0.286
			4	0.286	0.286	0.286	0.429
		Morocco	1	0.128	0.106	0.383	0.106
			2	0.213	0.277	0.362	0.191
			3	0.277	0.362	0.34	0.277
			4	0.298	0.298	0.34	0.362
		Moldova	1	0	0	0	0
			2	0	0	0	0
			3	0	0	0	0
			4	0	0	0	0
		Malta	1	0.185	0.185	0.222	0.222
			2	0.222	0.222	0.222	0.296
			3	0.185	0.185	0.222	0.296
			4	0.148	0.148	0.222	0.222
		Netherlands	1	0.442	0.5	0.558	0.5
			2	0.538	0.5	0.558	0.5
			3	0.596	0.596	0.654	0.692
			4	0.577	0.596	0.635	0.712
		Norway	1	0.679	0.607	0.893	0.571
			2	0.571	0.679	0.893	0.75
			3	0.679	0.714	0.893	0.786
			4	0.679	0.714	0.893	0.821
		Poland	1	0.304	0.283	0.717	0.37
			2	0.413	0.413	0.739	0.543
			3	0.435	0.391	0.826	0.652
			4	0.391	0.413	0.848	0.674
		Portugal	1	0.269	0.269	0.288	0.25
			2	0.25	0.288	0.308	0.25
			3	0.308	0.308	0.327	0.327
			4	0.288	0.288	0.327	0.346
		Romania	1	0.135	0.135	0.115	0.115
			2	0.135	0.135	0.115	0.115
			3	0.135	0.135	0.115	0.154
			4	0.154	0.135	0.115	0.154
		Serbia	1	0.438	0.5	0.5	0.375
			2	0.438	0.438	0.5	0.688
			3	0.375	0.375	0.625	0.688
			4	0.438	0.438	0.625	0.625
		Slovakia	1	0.146	0.122	0.195	0.171
			2	0.22	0.195	0.268	0.293
			3	0.268	0.171	0.317	0.341
			4	0.317	0.244	0.415	0.439
		Slovenia	1	0.135	0.135	0.231	0.115
			2	0.154	0.154	0.25	0.115
			3	0.135	0.135	0.25	0.173
			4	0.154	0.173	0.25	0.192
		Turkey	1	0.333	0.667	0.733	0.267
			2	0.8	0.733	0.533	0.6
			3	0.667	0.733	0.6	0.667
			4	0.733	0.8	0.8	0.8
		USA	1	0.327	0.327	0.538	0.308
			2	0.404	0.462	0.538	0.442
			3	0.442	0.404	0.558	0.577
			4	0.423	0.404	0.635	0.692

### Sheet: Table_S9_2017
		Country	n-Week ahead	Model (MZE)
				XGBoost with extending window	XGBoost with fixed window	Historical average model	Null model
		Armenia	1	0.25	0.25	0.25	0.269
			2	0.269	0.288	0.25	0.346
			3	0.25	0.231	0.25	0.346
			4	0.269	0.269	0.231	0.404
		Austria	1	0.5	0.545	0.909	0.545
			2	0.636	0.591	0.773	0.636
			3	0.591	0.682	0.818	0.773
			4	0.727	0.727	0.864	0.864
		Belgium	1	0.2	0.2	0.286	0.229
			2	0.2	0.2	0.371	0.257
			3	0.2	0.2	0.4	0.286
			4	0.229	0.229	0.4	0.286
		Switzerland	1	0.154	0.154	0.308	0.192
			2	0.192	0.173	0.308	0.212
			3	0.192	0.192	0.327	0.25
			4	0.231	0.231	0.346	0.269
		Czech Republic	1	0.154	0.173	0.288	0.173
			2	0.173	0.173	0.288	0.231
			3	0.231	0.212	0.288	0.25
			4	0.269	0.269	0.288	0.25
		Denmark	1	0.143	0.143	0.357	0.143
			2	0.25	0.286	0.429	0.286
			3	0.214	0.25	0.464	0.393
			4	0.286	0.286	0.5	0.429
		Spain	1	0.214	0.25	0.5	0.357
			2	0.321	0.357	0.571	0.393
			3	0.357	0.357	0.571	0.464
			4	0.429	0.393	0.643	0.464
		Estonia	1	0.385	0.385	0.615	0.404
			2	0.481	0.538	0.712	0.423
			3	0.481	0.481	0.731	0.538
			4	0.519	0.538	0.692	0.615
		Georgia	1	0.152	0.261	0.565	0.043
			2	0.283	0.348	0.522	0.065
			3	0.261	0.326	0.5	0.087
			4	0.304	0.37	0.457	0.109
		Greece	1	0.288	0.288	0.615	0.25
			2	0.365	0.385	0.615	0.423
			3	0.365	0.404	0.596	0.519
			4	0.385	0.404	0.596	0.538
		Croatia	1	0.231	0.308	0.5	0.269
			2	0.308	0.462	0.5	0.346
			3	0.423	0.462	0.5	0.423
			4	0.462	0.462	0.5	0.462
		Hungary	1	0.357	0.357	0.429	0.357
			2	0.357	0.357	0.429	0.393
			3	0.357	0.357	0.464	0.429
			4	0.357	0.429	0.536	0.464
		Ireland	1	0.096	0.154	0.231	0.096
			2	0.173	0.173	0.231	0.154
			3	0.173	0.192	0.231	0.192
			4	0.173	0.212	0.231	0.212
		Israel	1	0.115	0.115	0.269	0.135
			2	0.173	0.192	0.269	0.212
			3	0.231	0.231	0.269	0.231
			4	0.212	0.212	0.269	0.269
		Italy	1	0.478	0.522	0.87	0.391
			2	0.478	0.522	0.87	0.609
			3	0.609	0.565	0.913	0.783
			4	0.522	0.609	0.957	0.826
		Kyrgyzstan	1	0.5	0.417	0.583	0.5
			2	0.667	0.75	0.333	0.583
			3	0.583	0.667	0.333	0.667
			4	0.583	0.583	0.25	0.583
		Lithuania	1	0.114	0.114	0.114	0.086
			2	0.114	0.114	0.114	0.114
			3	0.114	0.114	0.114	0.114
			4	0.114	0.114	0.114	0.114
		Luxembourg	1	0.214	0.25	0.393	0.214
			2	0.214	0.214	0.393	0.286
			3	0.25	0.321	0.393	0.25
			4	0.321	0.357	0.393	0.321
		Latvia	1	0.25	0.214	0.321	0.321
			2	0.321	0.286	0.393	0.464
			3	0.393	0.393	0.464	0.464
			4	0.429	0.393	0.464	0.5
		Morocco	1	0.231	0.212	0.365	0.212
			2	0.269	0.269	0.423	0.288
			3	0.308	0.346	0.5	0.385
			4	0.327	0.346	0.558	0.519
		Moldova	1	0	0	0	0
			2	0	0	0	0
			3	0	0	0	0
			4	0	0	0	0
		Malta	1	0.25	0.286	0.393	0.25
			2	0.286	0.321	0.393	0.357
			3	0.25	0.357	0.393	0.464
			4	0.286	0.429	0.393	0.393
		Netherlands	1	0.442	0.442	0.577	0.481
			2	0.481	0.481	0.731	0.558
			3	0.462	0.5	0.654	0.654
			4	0.5	0.519	0.731	0.692
		Norway	1	0.357	0.393	0.679	0.429
			2	0.536	0.464	0.679	0.571
			3	0.571	0.643	0.714	0.714
			4	0.643	0.571	0.75	0.821
		Poland	1	0.385	0.385	0.673	0.5
			2	0.5	0.481	0.635	0.577
			3	0.519	0.577	0.654	0.615
			4	0.519	0.519	0.558	0.692
		Portugal	1	0.154	0.135	0.192	0.135
			2	0.096	0.077	0.231	0.135
			3	0.135	0.115	0.212	0.154
			4	0.154	0.135	0.231	0.192
		Romania	1	0	0	0	0
			2	0	0	0	0
			3	0	0	0	0
			4	0	0	0	0
		Serbia	1	0.409	0.364	0.727	0.545
			2	0.636	0.864	0.682	0.5
			3	0.591	0.773	0.682	0.773
			4	0.636	0.773	0.636	0.727
		Slovakia	1	0.231	0.212	0.385	0.288
			2	0.327	0.308	0.442	0.327
			3	0.327	0.308	0.481	0.404
			4	0.288	0.25	0.538	0.423
		Slovenia	1	0.135	0.154	0.269	0.154
			2	0.154	0.135	0.288	0.192
			3	0.135	0.154	0.288	0.212
			4	0.173	0.192	0.288	0.231
		Turkey	1	0.412	0.451	0.608	0.333
			2	0.51	0.569	0.608	0.471
			3	0.49	0.49	0.588	0.608
			4	0.49	0.569	0.627	0.686
		USA	1	0.385	0.442	0.577	0.423
			2	0.442	0.481	0.596	0.538
			3	0.442	0.481	0.635	0.731
			4	0.404	0.442	0.692	0.827
